# Exploring associations between estrogen and gene candidates identified by coronary artery disease genome-wide association studies

**DOI:** 10.1101/2024.08.29.24312812

**Authors:** Ava P. Aminbakhsh, Emilie T. Théberge, Elizabeth Burden, Cindy Kalenga Adejumo, Anna Lehman, Tara L. Sedlak

## Abstract

**Introduction:** Coronary artery disease (CAD) is the leading cause of death around the world, with well-described epidemiological sex and gender differences in prevalence, pathophysiology and management outcomes. It has been hypothesized that sex steroids, like estrogen, may contribute to these sex differences. There is a relatively large genetic component to developing CAD, with heritability estimates ranging between 40-60%. In the last two decades, the computational methods, capabilities and scalability of genome-wide association studies (GWAS) have contributed substantially to advancing the understanding of which genetic candidates contribute to CAD. The aim of this study was to determine if genes discovered in CAD GWASs are affected by estrogen by means of direct modulation or indirect down-stream targets.

**Methods:** A scoping review of the literature was conducted using MEDLINE and EMBASE through to April 24, 2024, for studies synonymous to an atherosclerotic coronary artery disease phenotype, and a genome-wide association study (GWAS) design. Analysis was limited to candidate genes with corresponding single nucleotide polymorphisms (SNPs) surpassing genome-wide significance and had been mapped to genes by study authors. The number of studies that conducted sex-stratified analyses with significant genes were quantified. A literature search of the final gene lists was done to examine any evidence suggesting estrogen may modulate the genes and/or gene products.

**Results:** There were 60 eligible CAD GWAS studies meeting inclusion criteria for data extraction. Of these 60, only 36 had genome-wide significant SNPs reported, and only 3 of these had significant SNPs from sex-stratified analyses mapped to genes. From these 36 studies, a total of 61 genes were curated, of which 26 genes (43%) were found to have modulation by estrogen. All 26 were discovered in studies that adjusted for sex. 12/26 genes were also discovered in studies that conducted sex-stratified analyses. 12/26 genes were classified as having a role in lipid synthesis, metabolism and/or lipoprotein mechanisms, while 11/26 were classified as having a role in vascular integrity, and 3/26 were classified as having a role in thrombosis.

**Discussion:** This study provides further evidence of the relationship between estrogen, genetic risk and the development of CAD. More sex-stratified research will need to be conducted to further characterize estrogen’s relation to sex differences in the pathology and progression of CAD.
