## Supplementary material for "Exploring associations between estrogen and gene candidates identified by coronary artery disease genome-wide association studies": Tables 1-3

### Sheet: Table 1
Year published	First author	Ethnicity/ genetic ancestry of cohort(s) as reported by study authors	Definition of CAD used (CAD (% stenosis), MI, CABG and/or PCI) (comma indicates "and/or")	Were sex-stratified analyses conducted?	Genome-wide significant sex-stratified results identified, and which sex(es)?	DOI
2021	Antikainen	Finnish	MI, CABG, PCI	No	No	10.1093/cvr/cvaa045
2022	Aragam	European	CAD (>50%), MI, CABG, PCI	Yes	Yes - Both sexes	10.1038/s41588-022-01233-6
2016	Assimes	Taiwanese	CAD (>50%), MI, CABG, PCI	No	No	10.1371/journal.pone.0138014
2011	Barbalic	African American	MI, CABG, PCI	No	No	10.1371/journal.pgen.1002199
2018	Charmet	European	MI, CABG, PCI	No	No	10.1186/s12933-018-0705-0
2012	Davies	European	CAD (>50%), MI, CABG, PCI	No	No	10.1161/CIRCGENETICS.111.961243
2013	Deloukas	European	CAD (>50%), MI, CABG, PCI	Yes	Yes - Both sexes	10.1038/ng.2480
2018	Fall	British, Non-British white, Black, Asian	MI, CABG, PCI	No	No	10.1007/s00125-018-4686-z
2010	Feng	Caucasian	MI, CABG, PCI	No	No	10.1007/s00439-010-0849-9
2011	Franceschini	White	MI, CABG, PCI	Yes	No	10.1161/CIRCGENETICS.111.960096
2017	Howson	European, East Asian, South Asian, African American	CAD (>50%), MI, CABG, PCI	No	No	10.1038/ng.3874
2022	Huang	British Pakistani and Bangladeshi	MI, CABG	Yes	Yes - Male Only	10.1038/s41467-022-32095-5
2011	IBC 50K CAD Consortium	European, South Asian	CAD (>50%), MI, CABG, PCI	No	No	10.1371/journal.pgen.1002260
2020	Ishigaki	Japanese	Not disclosed	No	No	10.1038/s41588-020-0640-3
2020	Koyama	Japanese, European	MI	No	No	10.1038/s41588-020-0705-3
2013	Lee	Korean	MI	No	No	10.1038/jhg.2012.124
2012	Lu	Han Chinese	MI, CAD (>70%, or >50% LMC)	No	No	10.1038/ng.2337
2020	Matsunaga	Japanese, European	MI	No	No	10.1161/CIRCGEN.119.002670
2017	Nelson	European	MI, CABG, PCI	No	No	10.1038/ng.3913
2015	Nikpay	Varied + Undisclosed	CAD (>50%), MI, CABG, PCI	No	No	10.1038/ng.3396
2010	Preuss	European	CAD (>50%), MI, CABG, PCI	No	No	10.1161/CIRCGENETICS.109.899443
2011	Reilly	USA Caucasian	CAD (>50%)	No	No	10.1016/S0140-6736(10)61996-4
2007	Samani	Caucasian	MI, CABG, PCI	No	No	10.1056/NEJMoa072366
2009	Samani	European	CAD (>50%), MI, CABG, PCI	No	No	10.1161/ATVBAHA.108.181388
2011	Schunkert	European	CAD (>50%), MI, CABG, PCI	Yes	Yes - Both sexes (but SNP was not mapped to gene)	10.1038/ng.784
2012	Takeuchi	Japan	MI, CAD (>75%)	No	No	10.1038/ejhg.2011.184
2023	Tam	Chinese	MI	No	No	10.2337/dc22-2331
2022	Tcheandjieu	White, Hispanics, Blacks	CAD (>50%), MI, CABG, PCI	No	No	10.1038/s41591-022-01891-3
2011	The Coronary Artery Disease (C4D) Genetics Consortium	European, South Asain	MI, CABG, PCI	No	No	10.1038/ng.782
2007	The Wellcome Trust Case Control Consortium	Caucasian	MI, CABG, PCI	No	No	10.1038/nature05911
2020	van Zuydam	European, South Asian	CAD (>50%), MI, CABG, PCI	No	No	10.1161/CIRCGEN.119.002769
2016	Wakil	Saudi Arabian	CAD (>50%), MI	No	No	10.1016/j.atherosclerosis.2015.11.019
2021	Wakim	Lebanese	CAD (>50%)	No	No	10.1186/s12920-021-00942-x
2017	Webb	Western-European	CAD (50%), MI, CABG, PCI	No	No	10.1016/j.jacc.2016.11.056
2018	Yamada	Japan	CAD (>50%), MI	No	No	10.3892/br.2018.1152
2017	Zhao	European	CAD (>50%), MI, CABG, PCI	No	No	10.1038/ng.3943

### Sheet: Table 2
Chromosome	Standarized gene name	Full gene name	How many unique SNPs?	How many studies identified?	Evidence of modulation by estrogen, if yes, related to CAD? (Y/N)
2	ABCG8	ATP binding cassette subfamily G member 8	7	7	Yes
9	ABO	alpha 1-3-N-acetylgalactosaminyltransferase and alpha 1-3-galactosyltransferase	9	8	No
15	ADAMTS7	ADAM metallopeptidase with thrombospondin type 1 motif 7	13	6	No
11	APOA5	Apolipoprotein A5	4	5	Yes
2	APOB	Apolipoprotein B	5	6	Yes
19	APOC1	Apolipoprotein C1	5	5	Yes, but unrelated to CAD
19	APOE	Apolipoprotein E	6	7	Yes
17	BCAS3	BCAS3 microtubule associated cell migration factor	5	6	Yes
16	CDH13	Cadherin 13	1	5	Yes, but unrelated to CAD
9	CDKN2A	Cyclin Dependent Kinase Inhibitor 2A	7	8	No
9	CDKN2B	Cyclin Dependent Kinase Inhibitor 2B	22	8	No
9	CDKN2B-AS1	CDKN2B antisense RNA 1	24	10	No
1	CELSR2	Cadherin EGF LAG seven-pass G-type receptor 2	5	5	No
16	CFDP1	Craniofacial development protein 1	4	5	No
10	CNNM2	Cyclin and CBS domain divalent metal cation transport mediator 2	4	5	No
13	COL4A1	Collagen Type IV Alpha 1 Chain	9	7	Yes
13	COL4A2	Collagen Type IV Alpha 2 Chain	6	7	Yes
10	CXCL12	C-X-C motif chemokine ligand 12	5	6	Yes, but unrelated to CAD
10	CYP17A1	Cytochrome P450 family 17 subfamily A member 1	10	5	Yes
4	EDNRA	Endothelin receptor type A	5	6	Yes, but unrelated to CAD
15	FES	FES proto-oncogene, tyrosine kinase	6	5	No
4	FGF5	Fibroblast growth factor 5	3	5	No
2	FN1	Fibronectin 1	3	5	Yes, but unrelated to CAD
17	GOSR2	Golgi SNAP receptor complex member 2	3	5	No
4	GUCY1A1	Guanylate cyclase 1 soluble subunit alpha 1	6	6	Yes
7	HDAC9	Histone deacetylase 9	2	6	Yes, but unrelated to CAD
14	HHIPL1	HHIP Like 1	5	6	No
12	HNF1A	HNF1 Homeobox A	3	6	No
1	IL6R	Interleukin 6 receptor	4	6	No
10	JCAD	Junctional Cadherin 5 Associated	6	7	No
21	KCNE2	Potassium voltage-gated channel subfamily E regulatory subunit 2	4	6	Yes
6	KCNE5	Potassium voltage-gated channel subfamily E regulatory subunit 5	5	5	No
19	LDLR	Low density lipoprotein receptor	13	9	Yes
10	LIPA	Lipase A, Lysosomal Acid Type	5	7	Yes
6	LPA	Lipoprotein(A)	10	9	Yes
1	MIA3	MIA SH3 Domain ER Export Factor 3	8	8	No
3	MRAS	Muscle RAS Oncogene Homolog	5	7	No
10	NT5C2	5'-Nucleotidase, Cytosolic II	10	5	Yes, but unrelated to CAD
1	PCSK9	Proprotein convertase subtilisin/kexin type 9	5	6	Yes
17	PECAM1	Platelet and endothelial cell adhesion molecule 1	6	6	No
6	PHACTR1	Phosphatase and actin regulator 1	5	9	Yes, but unrelated to CAD
6	PLG	Plasminogen	6	5	Yes
1	PLPP3	Phospholipid phosphatase 3	8	8	No
12	SCARB1	Scavenger receptor class B member 1	4	7	Yes
15	SMAD3	SMAD family member 3	4	7	Yes
1	SORT1	Sortilin 1	7	7	No
11	SWAP70	Switching B cell complex subunit SWAP70	4	6	No
6	TCF21	Transcription factor 21	5	7	Yes, but unrelated to CAD
2	TEX41	Testis expressed 41	5	5	No
2	TNS1	Tensin 1	3	5	No
8	TRIB1	Tribbles pseudokinase 1	4	5	No
7	ZC3HC1	Zinc finger C3HC-type containing 1	1	8	No

### Sheet: Table 3
Chromosome	Standarized gene name	Full gene name	SNP	Study SNP identidied from	Sex in which SNP was signficant	Evidence of modulation by estrogen, if yes, related to CAD? (Y/N)
9	ABO	alpha 1-3-N-acetylgalactosaminyltransferase and alpha 1-3-galactosyltransferase	rs579459	Deloukas, 2013	Male	No
15	ADAMTS7	ADAM metallopeptidase with thrombospondin type 1 motif 7	rs7173743	Deloukas, 2013	Male	No
21	AP000318.2	N/A	rs28451064	Huang, 2022	Male	No
2	APOB	Apolipoprotein B	rs515135	Deloukas, 2013	Male	Yes
19	APOC1	Apolipoprotein C1	rs2075650	Deloukas, 2013	Both	Yes, but unrelated to CAD
19	APOE	Apolipoprotein E	rs2075650	Deloukas, 2013	Both	Yes
9	CDKN2B-AS1	CDKN2B antisense RNA 1	rs1333049	Deloukas, 2013	Both	No
9	CDKN2B-AS1	CDKN2B antisense RNA 1	rs4977574	Aragam, 2022	Both	No
1	CELSR2	Cadherin EGF LAG seven-pass G-type receptor 2	rs12740374	Aragam, 2022	Male	No
13	COL4A1	Collagen Type IV Alpha 1 Chain	rs4773144	Deloukas, 2013	Male	Yes
13	COL4A1	Collagen Type IV Alpha 1 Chain	rs9521672	Aragam, 2022	Male	Yes
13	COL4A2	Collagen Type IV Alpha 2 Chain	rs4773144	Deloukas, 2013	Male	Yes
4	EDNRA	Endothelin receptor type A	rs149722146	Aragam, 2022	Male	Yes, but unrelated to CAD
14	HHIPL1	HHIP Like 1	rs2895811	Deloukas, 2013	Both	No
2	ICA1L	Islet Cell Autoantigen 1 Like	rs186399184	Aragam, 2022	Male	No
10	JCAD	Junctional Cadherin 5 Associated	rs2505083	Deloukas, 2013	Male	No
21	KCNE2	Potassium voltage-gated channel subfamily E regulatory subunit 2	rs9982601	Deloukas, 2013	Male	Yes
21	KCNE2	Potassium voltage-gated channel subfamily E regulatory subunit 2	rs28451064	Huang, 2022	Male	Yes
21	KCNE2	Potassium voltage-gated channel subfamily E regulatory subunit 2	rs28451064	Huang, 2022	Male	Yes
21	KCNE2*	Potassium voltage-gated channel subfamily E regulatory subunit 2	rs28451064	Aragam, 2022	Male	No
19	LDLR	Low density lipoprotein receptor	rs1122608	Deloukas, 2013	Male	Yes
6	LPA	Lipoprotein(A)	rs3798220	Deloukas, 2013	Both	Yes
6	LPAL2	Lipoprotein(A) Like 2 (Pseudogene)	rs3798220	Deloukas, 2013	Both	No
21	MRPS6	Mitochondrial Ribosomal Protein S6	rs28451064	Huang, 2022	Male	No
19	NECTIN2	Nectin Cell Adhesion Molecule 2	rs112422902	Aragam, 2022	Male	No
1	PCSK9	Proprotein convertase subtilisin/kexin type 9	rs11206510	Deloukas, 2013	Both	Yes
11	PDGFD	Platelet Derived Growth Factor D	rs974819	Deloukas, 2013	Male	No
11	PDGFD*	Platelet Derived Growth Factor D	rs11225975	Aragam, 2022	Male	No
6	PHACTR1	Phosphatase and actin regulator 1	rs9369640	Deloukas, 2013	Male	Yes, but unrelated to CAD
2	RAPH1	Ras Association (RalGDS/AF-6) And Pleckstrin Homology Domains 1	rs190352900	Aragam, 2022	Male	No
6	SLC22A3	Solute Carrier Family 22 Member 3	rs3798220	Deloukas, 2013	Both	No
21	SLC5A3	Solute Carrier Family 5 Member 3	rs28451064	Huang, 2022	Male	No
1	SORT1	Sortilin 1	rs602633	Deloukas, 2013	Male	No
6	TCF21	Transcription factor 21	rs12190287	Deloukas, 2013	Male	Yes, but unrelated to CAD
7	ZC3HC1	Zinc finger C3HC-type containing 1	rs11556924	Deloukas, 2013	Male	No
Footnote:
*Aragam et al. conducted secondary analyses that concluded the CAD-related gene was adjacent to the mapped gene: for LINC00310, the causal gene identified was KCNE2, and for MIR4693, the causal gene identified was PDGFD.
